# Risdiplam in adult non-sitter patients with 5q spinal muscular atrophy: a non-interventional, single centre, observational cohort study

**DOI:** 10.1101/2022.06.20.22276486

**Authors:** Nancy Carolina Ñungo Garzón, Inmaculada Pitarch Castellano, Teresa Sevilla, Juan F Vázquez-Costa

## Abstract

**Objective:** To describe the safety and efficacy of risdiplam in non-sitter adult patients with 5q spinal muscular atrophy (SMA).

**Methods:** Type 2 SMA adult patients, who were not eligible for nusinersen, were offered risdiplam through the expanded access program. Patients were followed up with a battery of scales and clinical measures.

**Results:** Six non-sitter patients (17 – 46 years old) were treated with risdiplam. One patient reported mild adverse events (dyspepsia and headache). After one year of treatment, all patients showed clinically meaningful improvements in at least one scale and none of them showed any clinically meaningful deterioration. Two patients showed a clinically significant increase in the body mass index and other two in the revised upper limb module. Moreover, clinically meaningful improvements were found in motor (axial and upper limbs), bulbar (speech and swallowing) and respiratory (coughing) domains of functional scales, in five patients. Four subjects achieved at least one of the goals set with the goal attainment scale (GAS).

**Discussion:** This series suggests the safety and efficacy of risdiplam in non-sitter adult SMA patients. In these patients, functional scales and GAS are more appropriate than motor scales to detect changes, because they include axial, bulbar and respiratory domains.
