## Supplementary table 1 for "Risdiplam in adult non-sitter patients with 5q spinal muscular atrophy: a non-interventional, single centre, observational cohort study"

### Sheet: Hoja1
Patient	EI RULM	RULM baseline	RULM 12 m	Δ RULM	Lenght basal	Weight basal	BMI Basal	Weight 12 m	BMI 12 m	Δ BMI (%)	FVC (%)	FVC 12 m	Δ FVC	EK2 (total)	EK2 12 m	Δ EK2 Total	EK2 bulbar (9,14,15,16)	EK2 bulbar 12 m	Δ Bulbar	EK2 Resp (8,10)	EK2 resp 12 m	Δ Resp	EK2 others (11, 12,13)	EK2 others 12 m	Δ Others	ALSFRS-R (total)	ALS Total 12 m	Δ ALSFRS-R Total	ALSFRS-R Bulbar (1, 2, 3)	ALS bulbar 12 m	Δ ALSFRS-R Bulbar	ALSFRS - R Resp (10,11,12)	ALS resp 12 m	Δ ALSFRS-R Resp	GAS	P-GIC	C- GIC
1	0	0	0	0	154	19	8	18.5	7.8	-2.5	NA	NA	NA	45	39	6	11	10	1	6	4	2	7	4	3	11	18	7	4	8	4	6	8	2	0	1	1
2	3	10	11.5	1.5	166	18.3	6.6	20.4	7.4	12.1212	NA	NA	NA	27	24	3	4	4	0	2	1	1	3	3	0	17	19	2	8	10	2	6	6	0	5.9	1	1
3	3	8	11.5	3.5	145	35	16.6	35	16.6	0	NA	13	NA	21	20	1	2	3	-1	1	1	0	1	0	1	23	24	1	9	11	2	10	10	0	0	0	1
4	1	0	3	3	155	43	17.9	42.8	17.8	-0.558659	16	18	2	37	30	7	6	3	3	5	1	4	6	4	2	13	22	9	6	10	4	5	10	5	22.8	1	1
5	1	1	1	0	178	55	17.4	60.5	19.1	9.77011	18	16	-2	30	26	4	4	2	2	3	0	3	3	3	0	24	25	1	10	12	2	12	12	0	18.3	2	1
6	1	0	0	0	163	70	26.3	69	26	-1.14068	34.4	35.9	1.5	32	27	5	7	3	4	1	2	-1	3	2	1	21	22	1	10	12	2	11	10	-1	20.4	1	1
Average	1.5	3.16667	4.5	1.33333		40.05		41.0333			22.8	20.725	0.5	32	27.6667	4.33333	5.66667	4.16667	1.5	3	1.5	1.5	3.83333	2.66667	1.16667	18.1667	21.6667	3.5	7.83333	10.5	2.66667	8.33333	9.33333	1	11.2333
Median	1	0.5	2	0.75		39		38.9			18	17	1.5	31	26.5	1	5	3	1.5	2.5	1	1.5	3	3	1	19	22	1.5	8.5	10.5	2	8	10	0	12.1
